# Correlation between faecal microbial taxa and ulcerative colitis in different phases of disease activity in a north Indian cohort

**DOI:** 10.1101/2021.12.12.21267614

**Authors:** Garima Juyal, Ajit Sood, Vandana Midha, Arshdeep Singh, Dharmatma Singh, Ramit Mahajan, Vijay Verma, Rakesh Bhatnagar, Mohan C Joshi

**Author notes:** Department of Genetics, University of Delhi South Campus, Benito Juarez Marg, New Delhi, India (Garima Juyal). North Florida Research and Education Centre (NFREC)/Institute of Food and Agricultural Sciences (UF/IFAS), University of Florida, Quincy 32351, FL, USA.

## Abstract

**Background and Aims:** A link between gut microbiota and Ulcerative colitis (UC) has been established in several studies. However, only a few studies have examined specific changes in microbiota associated with different phases of disease activity in UC. In this study, we attempted to identify differentially abundant taxa between (i) UC patients and healthy controls and (ii) different phases of disease activity, in a genetically distinct north Indian (NI) population.

**Methods:** 16S rRNA (V3–V4) sequencing of 105 patients with UC [newly diagnosed (n=14); patients in remission (n=36) and active disease (relapse, n=55)]; and 36 healthy controls was performed and analysed.

**Results:** Lower gut microbial diversity; enrichment of lactate-producing bacteria namely *Streptococcus, Bifidobacterium* and *Lactobacillus*; and depletion of butyrate-producing bacteria (e.g., Lachnospiraceae and Ruminococcaceae), were observed among UC patients. Subgroup analysis revealed differential abundance of *Escherichia-Shigella, Streptococcus, Enterococcus* and *Faecalibacterium* in newly diagnosed UC patients. No discrete microbial features were observed between patients in remission and those with active disease. Co-occurrence network analysis revealed a mutualistic association between opportunistic pathogens and *Bifidobacterium* and *Lactobacillus* and antagonistic relationship with butyrate-producers.

**Conclusion:** This first faecal microbiome study among NI UC cohort elucidated dysanaerobiosis; loss of short chain fatty acid producers and enrichment of inflammation associated microbes; population specific differential microbial genera; and a potential microbial signature for early dysbiosis.
