## Supplementary material for "Correlation between faecal microbial taxa and ulcerative colitis in different phases of disease activity in a north Indian cohort": Table 1

### Sheet: Baseline characterstics
	Table 1 Baseline clinical characteristics of UC patients
		Ulcerative colitis			Healthy controls
		Newly Diagnosed	Remission	Relapse
	Number of samples (n)	14	34	52	36
	Age (yr) (median±SD)	27.0±11.85	41.0±14.76	34.0 ±13.41	34.0±12.65
	Gender (male/female) (n)	5/7	20/12	30/22	21/15
	Disease duration in months (median±SD)	4.5±13.32	6.0±11.69	12.0±12.21
	Age at diagnosis (months) (median±SD)	27.5±11.85	33.0±11.15	29.0±11.50
	Addictions (Smoking/Alcohol/other)	0/1/0	0/0/0	0/1/0
	BMI (median±SD)	17.55±3.44	20±4.45	21.5±3.88
	Abdominal surgery	1	1	2
	Diet (vegeratrian/non-vegetarian)	9.0/3.0	27.0/5.0	36/16
	Disease Location, Montreal
	E1 ulcerative proctitis	1	12	2
	E2 left sided ulcerative colitis	9	15	30
	E3 extensive ulcerative colitis	2	5	19
	E4	0	0	1
	Disease Severity
	Mild	0	32	5
	Moderate	10	0	38
	Severe	2	0	8
	Disease Activity
	Mayo score (median±SD)	9.0± 1.4	2.0± 0.69	8.0± 2.42
	Number of patients with Mayo score (0-2)	0	27	5
	Number of patients with Mayo score (3-5)	0	5	2
	Number of patients with Mayo score (6-10)	5	0	39
	Number of patients with Mayo score (11-12)	7	0	2
	SCCAI (median±SD)	5.5± 1.7	1.0± 0.52	7.0± 2.18
	Therapy
	Anti-inflammatory	0	32 (100%)	52(100%)
	Immunomodulators	0	7(21.8%)	21(40.4%)
	Corticosteroids	0	14(43.7%)	52(100%)
	Biologics (Anti-TNF)		2(6.0%)	7(13.4%)
	Albumin (median±SD)	3.55± 0.68	4.15± 0.41	3.4± 0.56
	ESR (median±SD)	30.0± 10.34	5.0±4.71	29.0± 22.76
	HsCRP (median±SD)	13.4± 33.35	0.55± 1.52	29.0± 50.48
	5-ASA: 5-aminosalicylic acid; SD: Standard deviation; Simple Clinical Colitis Activity Index (SCAII)
