## Supplementary material for "Correlation between faecal microbial taxa and ulcerative colitis in different phases of disease activity in a north Indian cohort": Table 2

### Sheet: Table-2
	Table 2a. Sequencing reads obtained before and after quality control					Table 2b. Distribution of sequencing reads after quality control
		Healthy	UC				Healthy	UC
	Mean read quality (Phred Score)*	37.14+/-0.36	36.59+/-0.59			N	36	105
	Number of reads*	104066 +/-251000.45	724038.25+/-509205.20			Mean	458981	300467
	%GC*	53.66 +/-0.75	54.16+/-1.6			Std. error mean	18941	21689
	Read length in bp*	253.81+/-11.52	273.59+/-24.88			Median	480932	360913
	Total combined pair end reads*	944561.03+/-231923.41	657270.12+/-458609.18			Standard deviation	113644	222244
	Total reads after dereplication*	810173.06+/-207540.53	495751.00+/-376585.61			Range	506759	638375
	Total reads after chimera removal*	458981.08 +/-112054.93	300467.00+/-221183.15			Minimum	61902	35660
	* values represented with mean+/- Std dev					Maximum	568661	674035
						Skewness	-2.45	0.0191
						Std. error skewness	0.393	0.236
						Kurtosis	7	-1.76
						Std. error kurtosis	0.768	0.467
						Shapiro-Wilk p	< .001	< .001
