## Supplementary material for "Correlation between faecal microbial taxa and ulcerative colitis in different phases of disease activity in a north Indian cohort": Table 3

### Sheet: Table-3 ori
Table-3. Relative abundance of top genera (>1% prevalence) in all UC patients, Healthy controls and UC subgroups
						OTU abundance (median %)		P values (Bonferroni Corrected)	OTU abundance (median %)			P values (Bonferroni Corrected)
Phylum	Class	Order	Family	Genus	Characterstics and SCFA produced	UC patients	Healthy Controls (HC)	UC patients vs HC	Newly Diagnosed (ND)	Remission (Rem)	Relapse (Rel)	ND vs Rem	ND vs Rel	Rem vs Rel	ND vs HC	Rem vs HC	Rel vs HC
Actinobacteria	Actinobacteria	Bifidobacteriales	Bifidobacteriaceae	Bifidobacteria	Gram +ve; Anaerobe; Opportunistic pathogen; Lactic Acid producing bacteria (LAB)	28.4127	5.66815	0.0003	27.8	25.0449	24.9544	NS	1	1	0.15	0.04054	0.004092
Firmicutes	Clostridia	Clostridales	Ruminococcaceae	Faecalibacterium	Gram +ve; Anaerobe, Mesophilic, Butyrate	12.8208	7.05303	0.1321	2.85827	11.4895	17.9108	0.3882	0.1373	1	0.01	0.5278	1
Firmicutes	Bacilli	Lactobacilales	Lactobacilaceae	Lactobacillus	Gram +ve; Aerotolerant anaerobes; Opportunistic pathogen; LAB	9.79003	1.68143	0.004324	20.4509	6.95143	12.812	1	1	1	0.73	0.2202	0.03026
Firmicutes	Bacilli	Lactobacilales	Streptococcaceae	Streptococcus	Gram +ve; Most are facultative anaerobes; Opportunistic pathogen; LAB	7.92736	0.694225	0.001132	16.4914	4.44869	9.01071	0.4918	1	1	0.02	0.329	0.01113
Bacetroidetes	Bacteroidia	Bacteroidales	Prevotellaceae	Prevotella	Gram -ve; Anaerobe; Propionate	2.66537	15.3437	3.6e-05	0.218758	6.1676	3.34165	0.2344	0.3427	1	0.0001	0.01736	0.004883
Firmicutes	Clostridia	Clostridales	Lachnospiraceae	Blautia	Gram +ve; Anaerobe; Propoinate	1.66181	2.29125	0.0001	0.338371	2.2513	1.13651	0.8505	1	1	0.06	0.0464	0.001487
Firmicutes	Negativicutes	Selenomonadales	Veillonellaceae	Dialister	Gram -ve; Anaerobe; Propoinate	1.5407	7.82227	3.7e-07	0.202724	1.91066	1.33731	0.8326	1	1	0.003	0.0004	3.229e-05
Firmicutes	Clostridia	Clostridales	Lachnospiraceae	Dorea	Gram +ve; Anaerobe; Propoinate	1.35031	1.48768	0.0004	1.06399	1.41312	1.0553	1	1	1	0.35	0.03	0.006
Firmicutes	Clostridia	Clostridiales	Peptostreptococcaceae	Romboustia	Gram +ve; Obligate Anaerobe	1.10427	0.425804	1	0.904143	0.65399	1.09882	1	1	1	1	1	1
Firmicutes	Clostridia	Clostridales	Ruminococcaceae	Ruminococcaceae	Anaerobe; Butyrate	0.727263	10.4538	5.436e-10	0.0262077	1.90126	0.631255	0.02194	0.1542	0.7206	1.369e-06	0.0002	7.823e-08
Firmicutes	Clostridia	Clostridales	Lachnospiraceae	Roseburia	Gram +ve; Anaerobe; Butyrate	0.535647	6.28151	3.547e-12	0.0933309	1.19241	0.464935	0.07765	0.2832	1	6.021e-07	9.727e-08	8.945e-11
Firmicutes	Clostridia	Clostridales	Lachnospiraceae	Coprococcus	Gram +ve; Anaerobe; Butyrate	0.411926	1.76318	2.448e-10	0.0310567	0.762329	0.250657	0.2799	1	0.557	5.382e-05	5.606e-05	1.225e-08
Firmicutes	Clostridia	Clostridales	Ruminococcaceae	Ruminococcus	Gram +ve; Anaerobe; Butyrate	0.00729777	1.74869	5.609e-10	0.00187385	0.0114052	0.00831537	0.2146	0.2351	1	7.964e-06	3.275e-05	1.911e-07
Bacteroidetes	Bacteroidia	Bacteroidales	Bacteroidaceae	Bacteroides	Gram-ve; Obligate Anaerobe	0.726704	1.7315	0.06	0.628439	0.349417	0.637143	0.6735	0.6383	0.8487	0.1508	0.1298	0.1221
Firmicutes	Clostridia	Clostridales	Lachnospiraceae	Lachnospiraceae	Gram +ve; Obligate Anaerobe; Butyrate	0.120527	1.19223	1.278e-09	0.0124761	0.208973	0.104616	0.1354	0.6916	1	2.381e-05	3.137e-06	2.499e-06
Bacetroidetes	Bacetriodetes	Bacteroidales	Prevotellaceae	Alloprevotella	Gram -ve; Anaerobe; Propionate	0.0138925	1.00933	1.347e-09	0.00192686	0.0929706	0.00627719	0.1326	1	0.2376	3.212e-05	0.0005944	2.671e-08
Proteobacteria	Gammaproteobacteria	Enterobacterales	Enterobacteriaceae	Escherichia-Shigella	Gram -ve; Facultative Anarobes; Opportunistic pathogen; Acetate & Lactate	0.56	0.86	0.82	6.64958	0.327851	0.394694	0.02194	0.01063	1	0.2344	0.3552	0.3233
Firmicutes	Bacilli	Lactobacillales	Enterococcaceae	Enterococcus	Gram +ve; Facultative Anarobes; Opportunistic pathogen; Lactate	0.09	0.009	0.009	1.01254	0.0237578	0.120353	0.03082	0.2724	0.8688	0.003	1	0.08985
Firmicutes	Erysipelotrichia	Erysipelotrichales	Erysipelotrichaceae	Other		18.12	12.91	0.002	9.4	20.05	14.55	1	1	1	0.9	0.12	0.007
Bacteroidetes	Bacteroidia	Bacteroidales	Prevotellaceae	uncultured		0.02	2.2	6.4e-10	0.009	0.13	0.008	0.1	1	0.05	4.363e-05	0.0001552	2.501e-08
Firmicutes	Clostridia	Clostridiales	Lachnospiraceae	uncultured		0.1	1.21	8.13e-11	0.003	0.15	0.1	0.07	0.1	1	3.784e-06	5.315e-05	7.753e-09
Tenericutes	Mollicutes	Mollicutes-RF39	uncultured-bacterium	uncultured-bacterium		0.001	1.1	1.86e-09	0	0.001	0.001	1	1	0.9	5.911e-05	5.722e-05	6.326e-07
Bacteroidetes	Bacteroidia	Bacteroidales	Rikenellaceae	Rikenellaceae-RC9-gut-group	Gram -ve; Anaerobe	0.002	1.04	1e-06	0	0.003	0.001	0.45	1	1	0.002	0.01	3.083e-05
Actinobacteria	Coriobacteriia	Coriobacteriales	Other	Other
Actinobacteria	Coriobacteriia	Coriobacteriales	Coriobacteriaceae	Collinsella
